## Supplemental material - medications and diagnoses codes for "Obesity in the GLP-1 Era: Clinical Characteristics and Prescribing Patterns in a Large Integrated Health System"

### Sheet: ICD codes
Condition_Name	ICD10codes_searched	ICD10codes_found
Afib_icd10	I480, I481, I4811, I4819, I482, I4820, I4821, I4891	I480, I4811, I4819, I4820, I4821, I4891
AIDS_or_HIV_icd10	B20, O987, O9871, O98711, O98712, O98713, O98719, O9872, O9873, Z21	B20, O98711, O98712, O98713, O98719, O9872, O9873, Z21
Arthritis_rh_icd10	L405, L4050, L4051, L4052, L4053, L4054, L4059, M05, M050, M0500, M0501, M05011, M05012, M05019, M0502, M05021, M05022, M05029, M0503, M05031, M05032, M05039, M0504, M05041, M05042, M05049, M0505, M05051, M05052, M05059, M0506, M05061, M05062, M05069, M0507, M05071, M05072, M05079, M0509, M051, M0510, M0511, M05111, M05112, M05119, M0512, M05121, M05122, M05129, M0513, M05131, M05132, M05139, M05…	L4050, L4051, L4052, L4053, L4054, L4059, M0500, M05011, M05021, M0509, M0510, M05141, M05149, M0519, M0520, M05241, M05272, M0529, M0530, M0539, M0540, M0549, M0550, M05511, M05519, M05561, M05562, M05579, M0559, M0560, M05611, M05612, M05619, M05621, M05662, M0569, M0570, M05711, M05712, M05719, M05721, M05722, M05729, M05731, M05732, M05739, M05741, M05742, M05749, M05751, M05752, M05759, M057…
Cardiac_arrhythmias_icd10	I10, I11, I110, I119, I12, I120, I129, I13, I130, I131, I1310, I1311, I132, I15, I150, I151, I152, I158, I159, I16, I160, I161, I169, I1A, I1A0, I441, I442, I443, I4430, I4439, I456, I459, R000, R001, R008, T821, T8211, T82110, T82110A, T82110D, T82110S, T82111, T82111A, T82111D, T82111S, T82118, T82118A, T82118D, T82118S, T82119, T82119A, T82119D, T82119S, T8212, T82120, T82120A, T82120D, T82120…	I10, I110, I119, I120, I129, I130, I1310, I1311, I132, I150, I151, I152, I158, I159, I160, I161, I169, I1A0, I441, I442, I443, I4430, I4439, I456, I459, R000, R001, R008, T82110A, T82110D, T82110S, T82111A, T82111D, T82118A, T82118D, T82118S, T82119A, T82120A, T82120D, T82120S, T82121A, T82128A, T82128D, T82190A, T82190D, T82190S, T82191A, T82198A, T82198D, T82198S, T82199A, Z45010, Z45018, Z4502…
Cerebrovascular_disease_icd10	G45, G450, G451, G452, G453, G454, G458, G459, G46, G460, G461, G462, G463, G464, G465, G466, G467, G468, H340, H3400, H3401, H3402, H3403, I60, I600, I6000, I6001, I6002, I601, I6010, I6011, I6012, I602, I603, I6030, I6031, I6032, I604, I605, I6050, I6051, I6052, I606, I607, I608, I609, I61, I610, I611, I612, I613, I614, I615, I616, I618, I619, I62, I620, I6200, I6201, I6202, I6203, I621, I629, …	G450, G451, G453, G454, G458, G459, G460, G461, G462, G463, G464, G466, G467, G468, H3400, H3401, H3402, H3403, I6001, I6002, I6010, I6011, I6012, I602, I6030, I6031, I6032, I604, I6051, I6052, I606, I607, I608, I609, I610, I611, I612, I613, I614, I615, I616, I618, I619, I6200, I6201, I6202, I6203, I621, I629, I6300, I63011, I63012, I63013, I63019, I6302, I63031, I63032, I63033, I63039, I6309, I6…
Ckd_ephenotype_transplant_dialysis_icd10	N186, Z49, Z490, Z4901, Z4902, Z493, Z4931, Z4932, Z9115, Z91151, Z91158, Z992	N186, Z4901, Z4902, Z4931, Z4932, Z91151, Z91158, Z992
COPD_icd10	I278, I2781, I2782, I2783, I2789, I279, J40, J41, J410, J411, J418, J42, J43, J430, J431, J432, J438, J439, J44, J440, J441, J448, J4481, J4489, J449, J45, J452, J4520, J4521, J4522, J453, J4530, J4531, J4532, J454, J4540, J4541, J4542, J455, J4550, J4551, J4552, J459, J4590, J45901, J45902, J45909, J4599, J45990, J45991, J45998, J47, J470, J471, J479, J60, J61, J62, J620, J628, J63, J630, J631, …	I2781, I2782, I2783, I27840, I27849, I2789, I279, J40, J410, J411, J418, J42, J430, J431, J432, J438, J439, J440, J441, J4481, J4489, J449, J45, J4520, J4521, J4522, J4530, J4531, J4532, J454, J4540, J4541, J4542, J4550, J4551, J4552, J45901, J45902, J45909, J45990, J45991, J45998, J470, J471, J479, J60, J61, J628, J632, J634, J635, J636, J64, J660, J662, J668, J670, J672, J677, J678, J679, J684,…
Dementia_impact_mod_icd10	F01, F015, F0150, F0151, F01511, F01518, F0152, F0153, F0154, F01A, F01A0, F01A1, F01A11, F01A18, F01A2, F01A3, F01A4, F01B, F01B0, F01B1, F01B11, F01B18, F01B2, F01B3, F01B4, F01C, F01C0, F01C1, F01C11, F01C18, F01C2, F01C3, F01C4, F02, F028, F0280, F0281, F02811, F02818, F0282, F0283, F0284, F02A, F02A0, F02A1, F02A11, F02A18, F02A2, F02A3, F02A4, F02B, F02B0, F02B1, F02B11, F02B18, F02B2, F02B…	F0150, F01511, F01518, F0152, F0153, F0154, F01A0, F01A11, F01A18, F01A2, F01A3, F01A4, F01B0, F01B11, F01B18, F01B2, F01B3, F01B4, F01C0, F01C11, F01C18, F01C2, F01C3, F01C4, F0280, F02811, F02818, F0282, F0283, F0284, F02A0, F02A11, F02A18, F02A2, F02A3, F02A4, F02B0, F02B11, F02B18, F02B2, F02B3, F02B4, F02C0, F02C11, F02C18, F02C2, F02C3, F02C4, F0390, F03911, F03918, F0392, F0393, F0394, F03…
Dementia_MCI_or_memory_change_icd10	F01, F015, F0150, F0151, F01511, F01518, F0152, F0153, F0154, F01A, F01A0, F01A1, F01A11, F01A18, F01A2, F01A3, F01A4, F01B, F01B0, F01B1, F01B11, F01B18, F01B2, F01B3, F01B4, F01C, F01C0, F01C1, F01C11, F01C18, F01C2, F01C3, F01C4, F02, F028, F0280, F0281, F02811, F02818, F0282, F0283, F0284, F02A, F02A0, F02A1, F02A11, F02A18, F02A2, F02A3, F02A4, F02B, F02B0, F02B1, F02B11, F02B18, F02B2, F02B…	F0150, F01511, F01518, F0152, F0153, F0154, F01A0, F01A11, F01A18, F01A2, F01A3, F01A4, F01B0, F01B11, F01B18, F01B2, F01B3, F01B4, F01C0, F01C11, F01C18, F01C2, F01C3, F01C4, F0280, F02811, F02818, F0282, F0283, F0284, F02A0, F02A11, F02A18, F02A2, F02A3, F02A4, F02B0, F02B11, F02B18, F02B2, F02B3, F02B4, F02C0, F02C11, F02C18, F02C2, F02C3, F02C4, F0390, F03911, F03918, F0392, F0393, F0394, F03…
Dementia_quan_icd10	F01, F015, F0150, F0151, F01511, F01518, F0152, F0153, F0154, F01A, F01A0, F01A1, F01A11, F01A18, F01A2, F01A3, F01A4, F01B, F01B0, F01B1, F01B11, F01B18, F01B2, F01B3, F01B4, F01C, F01C0, F01C1, F01C11, F01C18, F01C2, F01C3, F01C4, F02, F028, F0280, F0281, F02811, F02818, F0282, F0283, F0284, F02A, F02A0, F02A1, F02A11, F02A18, F02A2, F02A3, F02A4, F02B, F02B0, F02B1, F02B11, F02B18, F02B2, F02B…	F0150, F01511, F01518, F0152, F0153, F0154, F01A0, F01A11, F01A18, F01A2, F01A3, F01A4, F01B0, F01B11, F01B18, F01B2, F01B3, F01B4, F01C0, F01C11, F01C18, F01C2, F01C3, F01C4, F0280, F02811, F02818, F0282, F0283, F0284, F02A0, F02A11, F02A18, F02A2, F02A3, F02A4, F02B0, F02B11, F02B18, F02B2, F02B3, F02B4, F02C0, F02C11, F02C18, F02C2, F02C3, F02C4, F0390, F03911, F03918, F0392, F0393, F0394, F03…
Depression_icd10	F313, F3130, F3131, F3132, F314, F315, F32, F320, F321, F322, F323, F324, F325, F328, F3281, F3289, F329, F32A, F33, F330, F331, F332, F333, F334, F3340, F3341, F3342, F338, F339, F341, F432, F4320, F4321, F4322, F4323, F4324, F4325, F4329	F313, F3130, F3131, F3132, F314, F315, F32, F320, F321, F322, F323, F324, F325, F3281, F3289, F329, F32A, F330, F331, F332, F333, F3340, F3341, F3342, F338, F339, F341, F4320, F4321, F4322, F4323, F4324, F4325, F4329
Diabetes_any_icd10	E08, E080, E0800, E0801, E081, E0810, E0811, E082, E0821, E0822, E0829, E083, E0831, E08311, E08319, E0832, E08321, E083211, E083212, E083213, E083219, E08329, E083291, E083292, E083293, E083299, E0833, E08331, E083311, E083312, E083313, E083319, E08339, E083391, E083392, E083393, E083399, E0834, E08341, E083411, E083412, E083413, E083419, E08349, E083491, E083492, E083493, E083499, E0835, E08351…	E0800, E0801, E0810, E0811, E0821, E0822, E0829, E08311, E08319, E083211, E083212, E083213, E083291, E083292, E083293, E083299, E083311, E083312, E083313, E083319, E083391, E083392, E083393, E083399, E083413, E083419, E083493, E083499, E083511, E083512, E083513, E083519, E083521, E083523, E083529, E083532, E083541, E083542, E083543, E083551, E083552, E083553, E083559, E083591, E083592, E083593, E…
Diabetes_w_complication_icd10	E102, E1021, E1022, E1029, E103, E1031, E10311, E10319, E1032, E10321, E103211, E103212, E103213, E103219, E10329, E103291, E103292, E103293, E103299, E1033, E10331, E103311, E103312, E103313, E103319, E10339, E103391, E103392, E103393, E103399, E1034, E10341, E103411, E103412, E103413, E103419, E10349, E103491, E103492, E103493, E103499, E1035, E10351, E103511, E103512, E103513, E103519, E10352,…	E1021, E1022, E1029, E10311, E10319, E103211, E103212, E103213, E103219, E103291, E103292, E103293, E103299, E103311, E103312, E103313, E103319, E103391, E103392, E103393, E103399, E103411, E103412, E103413, E103419, E103491, E103492, E103493, E103511, E103512, E103513, E103519, E103521, E103522, E103523, E103531, E103532, E103533, E103541, E103542, E103543, E103551, E103552, E103553, E103559, E1…
Diabetes_wout_complication_icd10	E101, E1010, E1011, E106, E1061, E10610, E10618, E1062, E10620, E10621, E10622, E10628, E1063, E10630, E10638, E1064, E10641, E10649, E1065, E1069, E108, E109, E110, E1100, E1101, E111, E1110, E1111, E116, E1161, E11610, E11618, E1162, E11620, E11621, E11622, E11628, E1163, E11630, E11638, E1164, E11641, E11649, E1165, E1169, E118, E119, E130, E1300, E1301, E131, E1310, E1311, E136, E1361, E13610…	E1010, E1011, E10610, E10618, E10620, E10621, E10622, E10628, E10638, E10641, E10649, E1065, E1069, E108, E109, E1100, E1101, E1110, E1111, E11610, E11618, E11620, E11621, E11622, E11628, E11630, E11638, E11641, E11649, E1165, E1169, E118, E119, E1300, E1301, E1310, E1311, E13610, E13618, E13620, E13621, E13622, E13628, E13638, E13649, E1365, E1369, E138, E139
Dyslipidemia_icd10	E78, E780, E7800, E7801, E781, E782, E783, E784, E7841, E7849, E785, E786, E787, E7870, E7871, E7872, E7879, E788, E7881, E7889, E789	E7800, E7801, E78010, E78011, E78019, E781, E782, E783, E7841, E7849, E785, E786, E7870, E7871, E7872, E7879, E7881, E7889, E789
Falls_whistory_icd10	R296, V00111A, V00131A, V00141A, V00151A, V00312A, V00321A, V00388A, W00, W000, W000XXA, W000XXD, W000XXS, W001, W001XXA, W001XXD, W001XXS, W002, W002XXA, W002XXD, W002XXS, W009, W009XXA, W009XXD, W009XXS, W01, W010, W010XXA, W010XXD, W010XXS, W011, W0110, W0110XA, W0110XD, W0110XS, W0111, W01110, W01110A, W01110D, W01110S, W01111, W01111A, W01111D, W01111S, W01118, W01118A, W01118D, W01118S, W01…	R296, V00131A, V00141A, V00321A, W000XXA, W009XXA, W009XXD, W010XXA, W010XXD, W010XXS, W0110XA, W0110XD, W01119A, W01119D, W01119S, W01190A, W01198A, W01198D, W01198S, W050XXA, W050XXD, W050XXS, W051XXA, W06XXXA, W06XXXD, W06XXXS, W07XXXA, W07XXXD, W07XXXS, W08XXXA, W100XXA, W100XXD, W100XXS, W101XXA, W101XXD, W101XXS, W102XXA, W102XXD, W102XXS, W108XXA, W108XXD, W108XXS, W109XXA, W109XXD, W109XX…
Heart_failure_icd10	I099, I110, I130, I132, I255, I420, I425, I426, I427, I428, I429, I43, I50, I501, I502, I5020, I5021, I5022, I5023, I503, I5030, I5031, I5032, I5033, I504, I5040, I5041, I5042, I5043, I508, I5081, I50810, I50811, I50812, I50813, I50814, I5082, I5083, I5084, I5089, I509, P290	I099, I110, I130, I132, I255, I420, I425, I426, I427, I428, I429, I43, I50, I501, I502, I5020, I5021, I5022, I5023, I503, I5030, I5031, I5032, I5033, I5040, I5041, I5042, I5043, I50810, I50811, I50812, I50813, I50814, I5082, I5083, I5084, I5089, I509
Hemiplegia_or_paraplegia_icd10	G041, G114, G801, G802, G81, G810, G8100, G8101, G8102, G8103, G8104, G811, G8110, G8111, G8112, G8113, G8114, G819, G8190, G8191, G8192, G8193, G8194, G82, G822, G8220, G8221, G8222, G825, G8250, G8251, G8252, G8253, G8254, G830, G831, G8310, G8311, G8312, G8313, G8314, G832, G8320, G8321, G8322, G8323, G8324, G833, G8330, G8331, G8332, G8333, G8334, G834, G839	G041, G114, G801, G802, G8100, G8101, G8102, G8103, G8104, G8110, G8111, G8112, G8113, G8114, G8190, G8191, G8192, G8193, G8194, G8220, G8221, G8222, G8250, G8251, G8252, G8253, G8254, G830, G8310, G8311, G8312, G8313, G8314, G8320, G8321, G8322, G8324, G8330, G8331, G8334, G834, G839
Hyperlipidemia_icd10	E780, E7800, E7801, E781, E782, E783, E784, E7841, E7849, E785	E7800, E7801, E78010, E78011, E78019, E781, E782, E783, E7841, E7849, E785
Hypertension_complicated_icd10	I11, I110, I119, I12, I120, I129, I13, I130, I131, I1310, I1311, I132, I15, I150, I151, I152, I158, I159	I110, I119, I120, I129, I130, I1310, I1311, I132, I150, I151, I152, I158, I159
Hypertension_uncomplicated_icd10	I10	I10
Hypothyroidism_icd10	E00, E000, E001, E002, E009, E01, E010, E011, E012, E018, E02, E03, E030, E031, E032, E033, E034, E035, E038, E039, E890	E000, E001, E002, E009, E010, E011, E012, E018, E02, E030, E031, E032, E033, E034, E035, E038, E039, E890
Incontinence_urinary_icd10	R32	R32
Liver_disease_mild_icd10	B18, B180, B181, B182, B188, B189, K700, K703, K7030, K7031, K709, K711, K7110, K7111, K712, K713, K714, K715, K7150, K7151, K717, K73, K730, K731, K732, K738, K739, K74, K740, K7400, K7401, K7402, K741, K742, K743, K744, K745, K746, K7460, K7469, K760, K761, K762, K763, K764, K768, K7681, K7682, K7689, K769, Z944	B180, B181, B182, B188, B189, K700, K7030, K7031, K709, K7110, K712, K713, K717, K730, K731, K732, K738, K739, K74, K7400, K7401, K7402, K741, K742, K743, K744, K745, K7460, K7469, K760, K761, K762, K763, K764, K7681, K7682, K7689, K769, Z944
Liver_disease_modorsevere_icd10	I850, I8500, I8501, I864, K704, K7040, K7041, K711, K7110, K7111, K721, K7210, K7211, K729, K7290, K7291, K765, K766, K767	I8500, I8501, I864, K7040, K7041, K7110, K7210, K7211, K729, K7290, K7291, K765, K766, K767
Malignancy_icd10	C00, C000, C001, C002, C003, C004, C005, C006, C008, C009, C01, C02, C020, C021, C022, C023, C024, C028, C029, C03, C030, C031, C039, C04, C040, C041, C048, C049, C05, C050, C051, C052, C058, C059, C06, C060, C061, C062, C068, C0680, C0689, C069, C07, C08, C080, C081, C089, C09, C090, C091, C098, C099, C10, C100, C101, C102, C103, C104, C108, C109, C11, C110, C111, C112, C113, C118, C119, C12, C1…	C000, C001, C002, C004, C006, C009, C01, C020, C021, C022, C023, C024, C028, C029, C030, C031, C039, C040, C041, C048, C049, C050, C051, C052, C058, C059, C060, C061, C062, C0680, C0689, C069, C07, C080, C081, C089, C090, C091, C098, C099, C100, C101, C102, C103, C108, C109, C110, C111, C112, C113, C118, C119, C12, C130, C131, C132, C138, C139, C140, C148, C153, C154, C155, C158, C159, C160, C161…
Metastatic_cancer_icd10	C77, C770, C771, C772, C773, C774, C775, C778, C779, C78, C780, C7800, C7801, C7802, C781, C782, C783, C7830, C7839, C784, C785, C786, C787, C788, C7880, C7889, C79, C790, C7900, C7901, C7902, C791, C7910, C7911, C7919, C792, C793, C7931, C7932, C794, C7940, C7949, C795, C7951, C7952, C796, C7960, C7961, C7962, C7963, C797, C7970, C7971, C7972, C798, C7981, C7982, C7989, C799, C80, C800, C801, C8…	C770, C771, C772, C773, C774, C775, C778, C779, C780, C7800, C7801, C7802, C781, C782, C7830, C7839, C784, C785, C786, C787, C7880, C7889, C790, C7900, C7901, C7902, C791, C7910, C7911, C7919, C792, C7931, C7932, C7940, C7949, C795, C7951, C7952, C7960, C7961, C7962, C7963, C797, C7970, C7971, C7972, C7981, C7982, C7989, C799, C800, C801, C802
Myocardial_infarction_icd10	I21, I210, I2101, I2102, I2109, I211, I2111, I2119, I212, I2121, I2129, I213, I214, I219, I21A, I21A1, I21A9, I21B, I22, I220, I221, I222, I228, I229, I252	I2101, I2102, I2109, I2111, I2119, I2121, I2129, I213, I214, I219, I21A1, I21A9, I21B, I220, I221, I222, I228, I252
Neuropathy_dm_icd10	E0840, E0841, E0842, E0843, E0940, E0941, E0942, E0943, E1040, E1041, E1042, E1043, E1140, E1141, E1142, E1143, E1340, E1341, E1342, E1343	E0840, E0841, E0842, E0843, E0940, E0941, E0942, E0943, E1040, E1041, E1042, E1043, E1140, E1141, E1142, E1143, E1340, E1341, E1342, E1343
Obesity_icd10	E660, E6601, E6609, E661, E662, E668, E6681, E66811, E66812, E66813, E6689, Z683, Z6830, Z6831, Z6832, Z6833, Z6834, Z6835, Z6836, Z6837, Z6838, Z6839, Z684, Z6841, Z6842, Z6843, Z6844, Z6845	E6601, E6609, E661, E662, E668, E66811, E66812, E66813, E6689, Z6830, Z6831, Z6832, Z6833, Z6834, Z6835, Z6836, Z6837, Z6838, Z6839, Z6841, Z6842, Z6843, Z6844, Z6845
Osteoporosis_icd10	M80, M800, M8000, M8000XA, M8000XD, M8000XG, M8000XK, M8000XP, M8000XS, M8001, M80011, M80011A, M80011D, M80011G, M80011K, M80011P, M80011S, M80012, M80012A, M80012D, M80012G, M80012K, M80012P, M80012S, M80019, M80019A, M80019D, M80019G, M80019K, M80019P, M80019S, M8002, M80021, M80021A, M80021D, M80021G, M80021K, M80021P, M80021S, M80022, M80022A, M80022D, M80022G, M80022K, M80022P, M80022S, M80…	M8000XA, M8000XD, M8000XG, M8000XK, M8000XP, M8000XS, M80011A, M80011S, M80021A, M80021D, M80021S, M80022A, M80022D, M80022G, M80022K, M80022P, M80022S, M80029A, M80031A, M80031S, M80032A, M80032S, M80039P, M80042A, M80042P, M80051A, M80051D, M80051K, M80051P, M80051S, M80052A, M80052D, M80052G, M80052S, M80059A, M80059D, M80059G, M80059P, M80059S, M80061A, M80061S, M80062A, M80062D, M80062S, M80…
Peptic_ulcer_disease_icd10	K25, K250, K251, K252, K253, K254, K255, K256, K257, K259, K26, K260, K261, K262, K263, K264, K265, K266, K267, K269, K27, K270, K271, K272, K273, K274, K275, K276, K277, K279, K28, K280, K281, K282, K283, K284, K285, K286, K287, K289	K250, K251, K252, K253, K254, K255, K256, K257, K259, K260, K261, K262, K263, K264, K265, K266, K267, K269, K270, K271, K273, K274, K275, K276, K277, K279, K280, K281, K282, K283, K284, K285, K286, K287, K289
Peripheral_vascular_disease_icd10	I70, I700, I701, I702, I7020, I70201, I70202, I70203, I70208, I70209, I7021, I70211, I70212, I70213, I70218, I70219, I7022, I70221, I70222, I70223, I70228, I70229, I7023, I70231, I70232, I70233, I70234, I70235, I70238, I70239, I7024, I70241, I70242, I70243, I70244, I70245, I70248, I70249, I7025, I7026, I70261, I70262, I70263, I70268, I70269, I7029, I70291, I70292, I70293, I70298, I70299, I703, I7…	I700, I701, I70201, I70202, I70203, I70208, I70209, I70211, I70212, I70213, I70218, I70219, I70221, I70222, I70223, I70228, I70229, I70231, I70232, I70233, I70234, I70235, I70238, I70239, I70241, I70242, I70243, I70244, I70245, I70248, I70249, I7025, I70261, I70262, I70263, I70268, I70269, I70291, I70292, I70293, I70298, I70299, I70301, I70302, I70303, I70308, I70309, I70311, I70312, I70313, I703…
Peripheral_vascular_disorders_icd10	I70, I700, I701, I702, I7020, I70201, I70202, I70203, I70208, I70209, I7021, I70211, I70212, I70213, I70218, I70219, I7022, I70221, I70222, I70223, I70228, I70229, I7023, I70231, I70232, I70233, I70234, I70235, I70238, I70239, I7024, I70241, I70242, I70243, I70244, I70245, I70248, I70249, I7025, I7026, I70261, I70262, I70263, I70268, I70269, I7029, I70291, I70292, I70293, I70298, I70299, I703, I7…	I700, I701, I70201, I70202, I70203, I70208, I70209, I70211, I70212, I70213, I70218, I70219, I70221, I70222, I70223, I70228, I70229, I70231, I70232, I70233, I70234, I70235, I70238, I70239, I70241, I70242, I70243, I70244, I70245, I70248, I70249, I7025, I70261, I70262, I70263, I70268, I70269, I70291, I70292, I70293, I70298, I70299, I70301, I70302, I70303, I70308, I70309, I70311, I70312, I70313, I703…
Prediabetes_icd10	R7303	R7303
Psychoses_icd10	F20, F200, F201, F202, F203, F205, F208, F2081, F2089, F209, F21, F22, F23, F24, F25, F250, F251, F258, F259, F28, F29, F302, F312, F315	F20, F200, F201, F202, F203, F205, F2081, F2089, F209, F21, F22, F23, F24, F25, F250, F251, F258, F259, F28, F29, F302, F312, F315
Pulmonary_circulation_disorders_icd10	I26, I260, I2601, I2602, I2603, I2604, I2609, I269, I2690, I2692, I2693, I2694, I2695, I2696, I2699, I27, I270, I271, I272, I2720, I2721, I2722, I2723, I2724, I2729, I278, I2781, I2782, I2783, I2789, I279, I28, I280, I281, I288, I289	I2601, I2602, I2603, I2609, I269, I2690, I2692, I2693, I2694, I2695, I2699, I270, I271, I2720, I2721, I2722, I2723, I2724, I2729, I2781, I2782, I2783, I27840, I27849, I2789, I279, I280, I281, I288, I289
Renal_disease_icd10	I120, I131, I1310, I1311, N032, N033, N034, N035, N036, N037, N052, N053, N054, N055, N056, N057, N18, N181, N182, N183, N1830, N1831, N1832, N184, N185, N186, N189, N19, N250, Z490, Z4901, Z4902, Z9115, Z91151, Z91158, Z940, Z992	I120, I1310, I1311, N032, N033, N034, N035, N052, N053, N054, N055, N056, N057, N181, N182, N183, N1830, N1831, N1832, N184, N185, N186, N189, N19, N250, Z4901, Z4902, Z91151, Z91158, Z940, Z992
Retinopathy_icd10	E11311, E11319, E11321, E113211, E113212, E113213, E113219, E11329, E113291, E113292, E113293, E113299, E11331, E113311, E113312, E113313, E113319, E11339, E113391, E113392, E113393, E113399, E11341, E113411, E113412, E113413, E113419, E11349, E113491, E113492, E113493, E113499, E11351, E113511, E113512, E113513, E113519, E11352, E113521, E113522, E113523, E113529, E11353, E113531, E113532, E1135…	E11311, E11319, E113211, E113212, E113213, E113219, E113291, E113292, E113293, E113299, E113311, E113312, E113313, E113319, E113391, E113392, E113393, E113399, E113411, E113412, E113413, E113419, E113491, E113492, E113493, E113499, E113511, E113512, E113513, E113519, E113521, E113522, E113523, E113529, E113531, E113532, E113533, E113539, E113541, E113542, E113543, E113551, E113552, E113553, E1135…
Rheumatic_disease_icd10	M05, M050, M0500, M0501, M05011, M05012, M05019, M0502, M05021, M05022, M05029, M0503, M05031, M05032, M05039, M0504, M05041, M05042, M05049, M0505, M05051, M05052, M05059, M0506, M05061, M05062, M05069, M0507, M05071, M05072, M05079, M0509, M051, M0510, M0511, M05111, M05112, M05119, M0512, M05121, M05122, M05129, M0513, M05131, M05132, M05139, M0514, M05141, M05142, M05149, M0515, M05151, M0515…	M0500, M05011, M05021, M0509, M0510, M05141, M05149, M0519, M0520, M05241, M05272, M0529, M0530, M0539, M0540, M0549, M0550, M05511, M05519, M05561, M05562, M05579, M0559, M0560, M05611, M05612, M05619, M05621, M05662, M0569, M0570, M05711, M05712, M05719, M05721, M05722, M05729, M05731, M05732, M05739, M05741, M05742, M05749, M05751, M05752, M05759, M05761, M05762, M05769, M05771, M05772, M05779…
Sleep_disorders_icd10	F51, F510, F5101, F5102, F5103, F5104, F5105, F5109, F511, F5111, F5112, F5113, F5119, F513, F514, F515, F518, F519, G47, G470, G4700, G4701, G4709, G471, G4710, G4711, G4712, G4713, G4714, G4719, G472, G4720, G4721, G4722, G4723, G4724, G4725, G4726, G4727, G4729, G473, G4730, G4731, G4732, G4733, G4734, G4735, G4736, G4737, G4739, G474, G4741, G47411, G47419, G4742, G47421, G47429, G475, G4750,…	F5101, F5102, F5103, F5104, F5105, F5109, F5111, F5112, F5113, F5119, F513, F514, F515, F518, F519, G4700, G4701, G4709, G4710, G4711, G4712, G4713, G4714, G4719, G4720, G4721, G4722, G4723, G4724, G4725, G4726, G4727, G4729, G4730, G4731, G4732, G4733, G4734, G4735, G4736, G4737, G4739, G47411, G47419, G47421, G47429, G4750, G4751, G4752, G4753, G4754, G4759, G4761, G4762, G4763, G4769, G478, G4…
Solid_tumor_wout_metast_icd10	C00, C000, C001, C002, C003, C004, C005, C006, C008, C009, C01, C02, C020, C021, C022, C023, C024, C028, C029, C03, C030, C031, C039, C04, C040, C041, C048, C049, C05, C050, C051, C052, C058, C059, C06, C060, C061, C062, C068, C0680, C0689, C069, C07, C08, C080, C081, C089, C09, C090, C091, C098, C099, C10, C100, C101, C102, C103, C104, C108, C109, C11, C110, C111, C112, C113, C118, C119, C12, C1…	C000, C001, C002, C004, C006, C009, C01, C020, C021, C022, C023, C024, C028, C029, C030, C031, C039, C040, C041, C048, C049, C050, C051, C052, C058, C059, C060, C061, C062, C0680, C0689, C069, C07, C080, C081, C089, C090, C091, C098, C099, C100, C101, C102, C103, C108, C109, C110, C111, C112, C113, C118, C119, C12, C130, C131, C132, C138, C139, C140, C148, C153, C154, C155, C158, C159, C160, C161…
Valvular_disease_icd10	A520, A5200, A5201, A5202, A5203, A5204, A5205, A5206, A5209, I05, I050, I051, I052, I058, I059, I06, I060, I061, I062, I068, I069, I07, I070, I071, I072, I078, I079, I08, I080, I081, I082, I083, I088, I089, I091, I098, I0981, I0989, I34, I340, I341, I342, I348, I3481, I3489, I349, I35, I350, I351, I352, I358, I359, I36, I360, I361, I362, I368, I369, I37, I370, I371, I372, I378, I379, I38, I39, Q…	A5202, A5203, A5205, A5206, I050, I051, I052, I058, I059, I060, I061, I062, I068, I069, I070, I071, I072, I078, I079, I080, I081, I082, I083, I088, I089, I091, I0981, I0989, I340, I341, I342, I3481, I3489, I349, I350, I351, I352, I358, I359, I360, I361, I362, I368, I369, I370, I371, I372, I378, I379, I38, I39, Q230, Q231, Q232, Q233, Z952, Z953, Z954

### Sheet: Medications
domain	drug_class	search_type	searched_terms
obesity	stimulants_obesity	generic	benzphetamine
			diethylpropion
			phendimetrazine
			phentermine
obesity	stimulants_obesity	brand	adipex-p
			lomaira
			bontril
			didrex
			tenuate
			regimex
			suprenza
obesity	wegovy	generic	NA
obesity	wegovy	brand	wegovy
obesity	zepbound	generic	NA
obesity	zepbound	brand	zepbound
obesity	saxenda	generic	NA
obesity	saxenda	brand	saxenda
obesity	orlistat	generic	orlistat
obesity	orlistat	brand	alli
			xenical
obesity	contrave	generic	naltrexone hcl/bupropion hcl
obesity	contrave	brand	contrave
obesity	qsymia	generic	phentermine & topiramate
			phentermine 11.25 mg-topiramate
			phentermine 15 mg-topiramate
			phentermine 3.75 mg-topiramat
			phentermine 7.5 mg-topiramate
			phentermine/topiramate
obesity	qsymia	brand	qsymia
obesity	glp1_receptor_agonists	generic	albiglutide
			dulaglutide
			exenatide
			liraglutide
			lixisenatide
			semaglutide
			tirzepatide
obesity	glp1_receptor_agonists	brand	adlyxin
			bydureon
			byetta
			mounjaro
			ozempic
			rybelsus
			saxenda
			soliqua
			tanzeum
			trulicity
			victoza
			wegovy
			xultophy
			zepbound
obesity	plenity	generic	carboxymethylcellulose-citric
obesity	plenity_brand_epoca	brand	plenity
obesity	setmelanotide	generic	setmelanotide
obesity	setmelanotide	brand	imcivree
obesity	semaglutide	generic	semaglutide
obesity	semaglutide	brand	ozempic
			rybelsus
			wegovy
obesity	tirzepatide	generic	tirzepatide
obesity	tirzepatide	brand	mounjaro
			zepbound
obesity	liraglutide	generic	liraglutide
obesity	liraglutide	brand	saxenda
			victoza
			xultophy
diabetes	alpha_glucosidase_inhibitors	generic	acarbose
			miglitol
diabetes	alpha_glucosidase_inhibitors	brand	glyset
			precose
diabetes	amylin_mimetics	generic	pramlintide
diabetes	amylin_mimetics	brand	symlin
diabetes	biguanides	generic	metformin
diabetes	biguanides	brand	glumetza
			actoplus
			fortamet
			glucophage
			glucovance
			invokamet
			janumet
			jentadueto
			kazano
			kombiglyze
			riomet
			synjardy
			trijardy
			xigduo
			zituvimet
			avandamet
			prandimet
			segluromet
diabetes	bile_acid_sequestrants	generic	colesevelam
diabetes	bile_acid_sequestrants	brand	welchol
diabetes	dopamine_agonists	generic	bromocriptine
diabetes	dopamine_agonists	brand	cycloset
diabetes	dpp4_inhibitors	generic	alogliptin
			linagliptin
			saxagliptin
			sitagliptin
diabetes	dpp4_inhibitors	brand	brynovin
			glyxambi
			janumet
			januvia
			jentadueto
			juvisync
			kombiglyze
			kazano
			nesina
			onglyza
			oseni
			qtern
			steglujan
			tradjenta
			trijardy xr
			zituvimet
			zituvio
diabetes	insulins	generic	insulin
diabetes	insulins	brand	admelog
			apidra
			basaglar
			fiasp
			humalog
			humulin
			lantus
			levemir
			lyumjev
			merilog
			myxredlin
			novolin
			novolog
			rezvoglar
			semglee
			soliqua
			toujeo
			tresiba
diabetes	meglitinides	generic	nateglinide
			repaglinide
diabetes	meglitinides	brand	prandin
			starlix
diabetes	sulfonylureas	generic	chlorpropamide
			glimepiride
			glipizide
			glyburide
			tolazamide
			tolbutamide
diabetes	sulfonylureas	brand	amaryl
			avandaryl
			diabeta
			diabinese
			duetact
			glucotrol
			glucovance
			glynase prestab
			metaglip
			micronase
			tolinase
			orinase
diabetes	sglt2_inhibitors	generic	bexagliflozin
			canagliflozin
			dapagliflozin
			empagliflozin
			ertugliflozin
			sotagliflozin
diabetes	sglt2_inhibitors	brand	brenzavvy
			farxiga
			glyxambi
			inpefa
			invokamet
			invokana
			jardiance
			qtern
			segluromet
			steglatro
			steglujan
			synjardy
			trijardy
			xigduo
diabetes	thiazolidinediones	generic	pioglitazone
			rosiglitazone
diabetes	thiazolidinediones	brand	actoplus
			actos
			avandaryl
			avandia
			avandamet
			duetact
			oseni
hypertension	ace_inhibitors	generic	benazepril
			captopril
			enalapril
			fosinopril
			lisinopril
			moexipril
			perindopril
			quinapril
			ramipril
			trandolapril
hypertension	ace_inhibitors	brand	accupril
			accuretic
			aceon
			altace
			capoten
			capozide
			epaned
			lotensin
			lotrel
			mavik
			monopril
			monopril-hct
			prestalia
			prinivil
			prinzide
			qbrelis
			tarka
			univasc
			uniretic
			vaseretic
			vasotec
			vostally
			zestril
			zestoretic
hypertension	alpha2_agonists_htn	generic	clonidine
			guanfacine
			methyldopa
hypertension	alpha2_agonists_htn	brand	aldomet
			aldoril
			catapres
			clorpres
			intuniv
			nexiclon xr
			tenex
hypertension	angiotensin_receptor_blockers	generic	azilsartan
			candesartan
			irbesartan
			losartan
			olmesartan
			telmisartan
			valsartan
			eprosartan
hypertension	angiotensin_receptor_blockers	brand	atacand
			atacand hct
			avalide
			avapro
			azor
			benicar
			cozaar
			diovan
			edarbi
			edarbyclor
			entresto
			exforge
			hyzaar
			micardis
			teveten
			teveten hct
			tribenzor
			twynsta
hypertension	beta_blockers_htn	generic	acebutolol
			atenolol
			betaxolol
			bisoprolol
			carvedilol
			labetalol
			metoprolol
			nadolol
			nebivolol
			penbutolol
			pindolol
			propranolol
			timolol
hypertension	beta_blockers_htn	brand	betapace
			blocadren
			brevibloc
			bystolic
			coreg
			corgard
			corzide
			dutoprol
			hemangeol
			inderal
			innopran
			kapspargo
			kerlone
			levatol
			lopressor
			normodyne
			rapiblyk
			sectral
			sorine
			sotylize
			tenoretic
			tenormin
			toprol
			trandate
			visken
			zebeta
			ziac
hypertension	dihydropyridine_ccb	generic	amlodipine
			clevidipine
			felodipine
			isradipine
			levamlodipine
			nicardipine
			nifedipine
			nisoldipine
hypertension	dihydropyridine_ccb	brand	adalat
			afeditab
			amturnide
			azor
			caduet
			cardene
			conjupri
			consensi
			dynacirc
			exforge
			katerzia
			lotrel
			nifediac
			nifedical
			norliqva
			norvasc
			plendil
			prestalia
			procardia
			sular
			tekamlo
			tribenzor
			twynsta
			widaplik
hypertension	direct_renin_inhibitor	generic	aliskiren
hypertension	direct_renin_inhibitor	brand	tekturna
			amturnide
			tekamlo
hypertension	loop_diuretics	generic	furosemide
			torsemide
			bumetanide
			ethacrynic
hypertension	loop_diuretics	brand	furoscix
			lasix
			bumex
			demadex
			edecrin
			soaanz
hypertension	potassium_sparing_diuretics	generic	amiloride
			eplerenone
			spironolactone
			triamterene
hypertension	potassium_sparing_diuretics	brand	aldactazide
			aldactone
			carospir
			dyazide
			dyrenium
			inspra
			maxzide
			midamor
hypertension	thiazide_diuretics	generic	chlorothiazide
			chlorthalidone
			hydrochlorothiazide
			indapamide
hypertension	thiazide_diuretics	brand	accuretic
			aldactazide
			amturnide
			atacand hct
			avalide
			benicar hct
			capozide
			clorpres
			corzide
			diovan-hct
			diovan hct
			diuril
			dutoprol
			dyazide
			edarbyclor
			esidrix
			hydra-zide
			hydrodiuril
			hygroton
			hyzaar
			inzirqo
			lotensin hct
			lozol
			maxzide
			microzide
			monopril-hct
			tekturna hct
			tenoretic
			teveten hct
			thalitone
			tribenzor
			uniretic
			vaseretic
			zaroxolyn
			zestoretic
			ziac
hypertension	vasodilator_htn	generic	hydralazine
hypertension	vasodilator_htn	brand	apresoline
			hydra-zide
